# Single-cell RNA-sequencing of PBMCs from SAVI patients reveals disease-associated monocytes with elevated integrated stress response

**DOI:** 10.1101/2023.04.25.23288913

**Authors:** Camille de Cevins, Laure Delage, Maxime Batignes, Quentin Riller, Marine Luka, Anne Remaury, Boris Sorin, Tinhinane Fali, Cécile Masson, Bénédicte Hoareau, Catherine Meunier, Mélanie Parisot, Mohammed Zarhrate, Brieuc P. Pérot, Víctor García-Paredes, Francesco Carbone, Luc Canard, Charlotte Boussard, Etienne Crickx, Jean-Claude Guillemot, Marie-Louise Frémond, Bénédicte Neven, Galina Boldina, Franck Augé, Fischer Alain, Michel Didier, Frédéric Rieux-Laucat, Mickael M. Ménager

## Abstract

Gain-of-function mutations in *STING1*, which encodes the Stimulator of Interferon Gene (STING), result in a severe autoinflammatory disease termed STING-associated vasculopathy with onset in infancy (SAVI). Although elevated type I interferon (IFN) production is thought to be the leading cause of the symptoms observed in patients, STING can induce a set of pathways, which roles in the onset and severity of SAVI, remain to be elucidated. To address this point, we compared a single-cell RNA sequencing (scRNA-seq) dataset of peripheral blood mononuclear cells (PBMCs) from SAVI patients to a dataset of healthy PBMCs treated with recombinant IFN-β. We revealed a loss of mucosal associated invariant T cells and CD56^bright^ natural killer cells in SAVI patients, not observed in IFN-β-treated PBMC. Patients’ T cells present markers of early activation, associated with markers of senescence and apoptosis. Inferring cell-to-cell communication from scRNA-seq predicted monocytes as potential drivers of this T cell phenotype. Furthermore, scRNA-seq clustering identified a patient-specific subset of monocytes, expressing a strong integrated stress response (ISR), and high *CCL3*, *CCL4* and *IL-6*. It also pinpointed to a patient with lower ISR, allowing us to identify a secondary mutation in PERK, recently shown to be activated by STING to trigger the ISR. Finally, based on the identification of this patient-specific subset of monocytes and the exploration of IFN-β stimulated PBMCs from healthy donors, we developed a strategy to propose a transcriptomic signature specific of STING activation and independent of type I IFN response. Altogether, these results provide a deeper understanding of SAVI at the cellular and molecular levels.
