## Supplementary material for "Single-cell RNA-sequencing of PBMCs from SAVI patients reveals disease-associated monocytes with elevated integrated stress response": Suplementary files 1 to 8: Supplementary 5 - SAVI dataset - C17 vs C5 in SAVI.xlsx

### Sheet: Feuil1
	p_val	avg_log2FC	pct.1	pct.2	p_val_adj
CCL3L1	6.7e-307	2.59806	0.982	0.351	1.64e-302
CCL3	3.25e-305	2.48029	0.99	0.42	7.93e-301
WARS	6.52e-272	1.87604	0.98	0.469	1.59e-267
CCL4	4.46e-271	3.00517	0.906	0.279	1.09e-266
CD83	4.33e-243	1.48132	0.959	0.339	1.06e-238
PPP1R15A	8.31e-237	2.26311	0.971	0.434	2.03e-232
RSAD2	9.92e-237	1.8776	0.943	0.355	2.42e-232
GBP4	5.89e-233	1.90407	0.927	0.337	1.44e-228
PARP14	1.63e-230	1.55461	0.963	0.458	3.99e-226
PELI1	3.01e-230	1.49799	0.982	0.428	7.36e-226
CXCL11	4.91e-226	2.30463	0.863	0.279	1.2e-221
IL10RA	1.43e-225	1.55318	0.953	0.425	3.5e-221
IFIH1	3.42e-224	1.63689	0.935	0.345	8.36e-220
BCL2A1	8.39e-224	1.76438	0.943	0.419	2.05e-219
IDO1	8.92e-224	2.27013	0.844	0.265	2.18e-219
OASL	4.54e-223	1.5627	0.978	0.439	1.11e-218
TNFAIP3	6.95e-223	1.48082	0.971	0.386	1.7e-218
PMAIP1	3.53e-219	1.5318	0.99	0.441	8.62e-215
ISG15	1.37e-215	1.42815	0.995	0.898	3.34e-211
NR4A3	2.26e-214	1.39081	0.861	0.242	5.52e-210
IFIT2	2.03e-212	1.64241	0.985	0.431	4.96e-208
IL1RN	2.77e-208	1.79043	0.916	0.352	6.77e-204
ZC3HAV1	6.99e-207	1.54282	0.973	0.455	1.71e-202
RIN2	2.54e-201	1.28738	0.935	0.364	6.2e-197
DNAAF1	1.48e-200	1.44095	0.842	0.254	3.61e-196
HERC5	1.88e-200	1.55652	0.958	0.41	4.6e-196
SAMD9	9.62e-200	1.42097	0.93	0.378	2.35e-195
CCL4L2	1.67e-197	3.31459	0.683	0.128	4.09e-193
PTGS2	1.2e-195	2.59511	0.748	0.183	2.94e-191
IFIT3	8.97e-193	1.51071	0.98	0.456	2.19e-188
CYTOR	1.28e-191	1.66483	0.932	0.4	3.14e-187
CXCL10	9.29e-191	1.98046	0.859	0.278	2.27e-186
GBP5	9.47e-190	1.45145	0.804	0.23	2.31e-185
RPS15	1.57e-187	-0.920544	0.995	0.995	3.84e-183
TAGAP	1.4e-186	1.24177	0.899	0.33	3.43e-182
RPL13A	1.54e-183	-1.41739	0.988	0.989	3.77e-179
NFKBIZ	1.35e-182	1.36325	0.942	0.474	3.3e-178
RPL41	6.78e-182	-0.746855	1	0.998	1.66e-177
ZNFX1	3.44e-179	1.12426	0.906	0.332	8.41e-175
PLEK	3.91e-178	1.35144	0.953	0.466	9.54e-174
RPL32	2.63e-174	-0.86034	0.997	0.996	6.42e-170
AGRN	1.69e-173	1.30418	0.707	0.171	4.13e-169
IL6	4.88e-173	1.87674	0.793	0.248	1.19e-168
NEAT1	8.31e-173	1.07532	0.997	0.937	2.03e-168
AQP9	1e-171	1.12899	0.814	0.25	2.45e-167
ZBTB43	7.11e-171	1.11366	0.929	0.356	1.74e-166
RPS14	4.37e-170	-0.865592	0.997	0.995	1.07e-165
UBC	1.61e-169	0.965395	0.993	0.781	3.92e-165
SOD2	2.29e-169	1.55863	0.951	0.492	5.6e-165
APOL6	1.07e-168	1.15555	0.912	0.352	2.62e-164
RPL34	6.47e-167	-0.872874	0.999	0.997	1.58e-162
OTUD1	2.38e-166	1.3037	0.866	0.318	5.81e-162
RIPK2	3.47e-165	1.1498	0.861	0.309	8.48e-161
RBBP6	2.19e-164	1.23095	0.937	0.409	5.35e-160
TREM1	8.4e-164	1.20081	0.916	0.378	2.05e-159
NAMPT	8.82e-164	1.18151	0.978	0.554	2.16e-159
ACTB	2.15e-162	-1.11603	0.997	0.995	5.25e-158
SMARCA5	1.65e-161	1.08171	0.893	0.33	4.02e-157
NFKB1	2.2e-160	1.08952	0.885	0.346	5.37e-156
RPLP2	5.76e-160	-0.926405	0.997	0.99	1.41e-155
PDE4B	6.09e-160	1.08756	0.77	0.228	1.49e-155
TNF	4.23e-157	1.32957	0.644	0.14	1.03e-152
ISG20	2.39e-156	1.23719	0.929	0.422	5.84e-152
RPL13	7.16e-155	-0.716725	0.999	0.996	1.75e-150
KLF4	7.44e-155	1.07914	0.979	0.49	1.82e-150
RPL21	7.05e-154	-0.89668	0.995	0.998	1.72e-149
SELENOK	1.42e-153	1.08606	0.918	0.394	3.46e-149
RPS19	1.72e-153	-0.958257	0.994	0.996	4.19e-149
IFIT1	1.82e-152	1.37086	0.942	0.424	4.45e-148
CITED2	2.08e-151	1.34933	0.893	0.396	5.09e-147
RPL31	2.43e-151	-1.56893	0.933	0.934	5.94e-147
RPS17	5.23e-151	-1.5034	0.935	0.935	1.28e-146
RPS18	3.67e-150	-0.862569	0.999	0.994	8.96e-146
EHD4	4.27e-150	1.00338	0.865	0.318	1.04e-145
RPL7	3.43e-149	-1.12895	0.988	0.973	8.39e-145
RPL35	4.04e-149	-1.07519	0.98	0.962	9.86e-145
ANXA1	6.46e-149	1.3003	0.968	0.689	1.58e-144
RPL12	7.78e-149	-0.897496	0.996	0.98	1.9e-144
LONRF1	1.49e-148	0.94548	0.722	0.211	3.65e-144
JARID2	3.17e-148	1.05464	0.954	0.427	7.75e-144
LCP2	7.76e-148	1.14835	0.911	0.398	1.9e-143
RPL39	1.13e-147	-0.70305	0.996	0.994	2.76e-143
PTGER4	1.25e-147	1.1547	0.807	0.281	3.07e-143
MIR3945HG	3.41e-146	1.11414	0.63	0.138	8.33e-142
ANKRD28	1.53e-145	1.11205	0.909	0.373	3.75e-141
CALHM6	2.43e-145	1.53734	0.831	0.345	5.95e-141
ZFP36L2	3.14e-145	1.18113	0.949	0.578	7.67e-141
KLF6	3.04e-143	1.18713	0.968	0.601	7.42e-139
RPL18A	5.41e-143	-0.868372	0.993	0.981	1.32e-138
RPS4X	1.75e-142	-1.05159	0.978	0.962	4.26e-138
SPAG9	2.45e-142	1.04369	0.859	0.321	5.98e-138
IL27	1.15e-141	1.2002	0.716	0.215	2.8e-137
IRF8	3.63e-141	1.18012	0.794	0.285	8.88e-137
MIR29B2CHG	1.61e-140	0.961139	0.665	0.173	3.94e-136
TMSB4X	7.98e-140	-1.13778	0.999	1	1.95e-135
IFNB1	2.35e-139	2.29919	0.693	0.221	5.75e-135
RPL36	2.83e-139	-0.809223	0.993	0.986	6.9e-135
RPL10	5.04e-139	-0.808802	0.998	0.991	1.23e-134
AZIN1-AS1	8.38e-139	1.00675	0.595	0.12	2.05e-134
RPS15A	1.01e-138	-0.800637	0.994	0.986	2.48e-134
RPS27	3.31e-138	-0.776784	0.997	0.995	8.08e-134
PLAUR	5.52e-138	1.32639	0.869	0.384	1.35e-133
ATF3	1.15e-137	0.879864	0.783	0.257	2.82e-133
NFKBIA	3.82e-137	1.0659	0.986	0.636	9.33e-133
DDX58	9.16e-137	0.951331	0.726	0.225	2.24e-132
ARID5A	4.16e-136	0.904393	0.839	0.309	1.02e-131
GBP1	1.08e-135	1.18926	0.772	0.276	2.65e-131
GBP2	3.04e-134	0.91955	0.784	0.274	7.41e-130
B4GALT5	1.24e-133	0.933034	0.852	0.331	3.03e-129
CYTH4	2.18e-133	0.991193	0.833	0.311	5.31e-129
PPP4R2	1.64e-132	0.885534	0.886	0.353	4e-128
RPL27A	2.44e-132	-1.11249	0.977	0.963	5.96e-128
NFAT5	1.18e-131	0.835979	0.715	0.209	2.87e-127
LILRB4	1.2e-130	1.1333	0.779	0.297	2.93e-126
RHOU	1.51e-129	0.877164	0.768	0.26	3.68e-125
DSE	2.42e-129	0.991074	0.842	0.328	5.91e-125
LGALS1	5.59e-129	-1.08844	0.982	0.983	1.37e-124
PFKFB3	1.9e-128	0.98503	0.738	0.248	4.65e-124
SAR1A	2.98e-128	0.884981	0.939	0.443	7.28e-124
CSRNP1	3.64e-127	0.820411	0.848	0.321	8.9e-123
ARAP2	7.54e-127	0.972664	0.688	0.21	1.84e-122
MAFF	2.4e-126	0.814954	0.692	0.215	5.87e-122
MFSD14A	3.93e-126	0.942013	0.805	0.297	9.6e-122
TGIF1	4.64e-126	1.22875	0.717	0.246	1.13e-121
NECTIN2	1.17e-125	0.804224	0.805	0.293	2.85e-121
ATP2B1-AS1	1.32e-125	0.986514	0.893	0.409	3.24e-121
TSC22D2	3.29e-125	1.00049	0.733	0.247	8.03e-121
RPL8	1.22e-124	-0.810848	0.993	0.967	2.99e-120
TP53BP2	1.44e-124	0.805211	0.675	0.196	3.51e-120
TNFSF10	3.34e-124	1.07568	0.878	0.408	8.16e-120
PFN1	6.48e-123	-1.43839	0.908	0.923	1.58e-118
MIR222HG	1.29e-121	0.960796	0.562	0.128	3.15e-117
HLA-DRB1	1.91e-121	0.97817	0.937	0.522	4.66e-117
STX11	3.13e-121	0.873215	0.957	0.493	7.65e-117
ATF5	5.69e-121	1.06572	0.762	0.272	1.39e-116
DDX60L	2.43e-120	0.95621	0.666	0.207	5.93e-116
MTRNR2L12	3.4e-120	0.798216	0.803	0.293	8.3e-116
RPS6	7.54e-120	-0.953684	0.991	0.972	1.84e-115
CERS6	1.16e-118	0.813141	0.857	0.347	2.83e-114
KMT2C	1.74e-118	0.931525	0.855	0.36	4.24e-114
RPL11	1.95e-118	-0.56586	0.997	0.995	4.76e-114
MIA3	4.78e-118	0.728517	0.747	0.258	1.17e-113
GABARAPL1	6.09e-118	0.801614	0.835	0.32	1.49e-113
BACH1	8.54e-118	0.744571	0.832	0.319	2.09e-113
ELF1	1.05e-117	0.863498	0.944	0.459	2.58e-113
LINC00309	3.2e-117	0.852506	0.533	0.112	7.82e-113
RPS27A	4.86e-117	-0.781535	0.997	0.984	1.19e-112
SOCS1	3.36e-116	0.997373	0.695	0.226	8.21e-112
DNAJB4	1.42e-115	0.83686	0.623	0.174	3.48e-111
ADAM17	6.82e-115	0.822734	0.832	0.337	1.67e-110
HLA-C	4.9e-114	0.620042	0.992	0.88	1.2e-109
AZIN1	7.18e-114	0.753747	0.795	0.3	1.75e-109
EGR3	8.08e-114	0.821752	0.508	0.097	1.97e-109
ZFC3H1	1.7e-113	0.696049	0.676	0.208	4.14e-109
OAS3	1.91e-113	0.776303	0.866	0.36	4.68e-109
GCH1	6.77e-113	0.78499	0.755	0.281	1.66e-108
AC015912.3	7.88e-113	0.865553	0.663	0.211	1.93e-108
DDX3Y	9.71e-113	0.804689	0.664	0.209	2.37e-108
NFKB2	2.45e-112	0.690533	0.679	0.217	5.99e-108
RPS3A	4.03e-112	-0.743997	0.992	0.975	9.86e-108
ATP5MPL	1.01e-111	-1.38646	0.856	0.873	2.46e-107
TENT4A	1.05e-111	0.730393	0.671	0.208	2.57e-107
VIM	1.5e-111	0.720382	0.997	0.906	3.66e-107
CMPK2	5.96e-111	0.751722	0.83	0.344	1.46e-106
IL1B	3.38e-110	1.93154	0.509	0.113	8.25e-106
RPL3	4.27e-109	-0.948139	0.971	0.955	1.04e-104
REL	4.29e-109	0.792318	0.723	0.268	1.05e-104
NR4A2	4.64e-109	0.835755	0.76	0.281	1.13e-104
NLRP3	2.25e-108	0.787172	0.665	0.214	5.51e-104
MIR4435-2HG	3.13e-108	1.02735	0.724	0.268	7.64e-104
SAT1	3.15e-108	0.870575	0.998	0.888	7.69e-104
AFF4	4.72e-108	0.741794	0.772	0.297	1.15e-103
MAT2A	4.73e-108	0.921716	0.725	0.269	1.16e-103
ABR	1.21e-107	0.718789	0.63	0.195	2.96e-103
MT-ND1	1.32e-107	0.619831	0.995	0.964	3.21e-103
RPS3	3.55e-107	-0.738209	0.987	0.96	8.67e-103
RPLP1	4.11e-107	-0.582666	0.999	0.997	1e-102
IRF1	4.45e-107	0.8895	0.844	0.361	1.09e-102
DENND4A	1.33e-106	0.731407	0.666	0.218	3.26e-102
PNPLA8	3.12e-106	0.660639	0.769	0.282	7.63e-102
SFT2D2	1.28e-105	0.795902	0.787	0.312	3.12e-101
DUSP6	5.66e-105	1.13631	0.815	0.411	1.38e-100
NEXN	2.04e-104	0.862188	0.618	0.19	4.99e-100
AC012368.1	2.46e-104	0.681863	0.511	0.11	6e-100
ACSL1	2.06e-103	0.736445	0.791	0.307	5.03e-99
NCOA7	2.44e-103	0.82944	0.739	0.271	5.97e-99
APOBEC3A	7.89e-103	1.02357	0.947	0.553	1.93e-98
RPS9	1.4e-102	-0.616027	0.995	0.984	3.42e-98
ZBP1	1.61e-102	0.832718	0.674	0.229	3.94e-98
NANS	3.28e-102	0.675877	0.721	0.258	8.02e-98
AC016745.2	9.08e-102	0.92219	0.505	0.122	2.22e-97
FEM1C	1.58e-101	0.663143	0.616	0.19	3.87e-97
CDKN1A	1.63e-101	0.771576	0.769	0.308	3.98e-97
DNAJA1	2.65e-101	0.784391	0.872	0.409	6.48e-97
HIF1A	7.11e-101	0.76524	0.946	0.469	1.74e-96
RNF19B	7.12e-101	0.679595	0.643	0.208	1.74e-96
ADRB2	1.77e-100	1.00503	0.611	0.188	4.33e-96
SGMS1	2.82e-100	0.645339	0.676	0.226	6.88e-96
C21orf91	3.8e-99	0.685484	0.614	0.194	9.29e-95
HNRNPA3	4.14e-99	0.728994	0.954	0.506	1.01e-94
MBNL1	6.08e-98	0.876911	0.91	0.525	1.49e-93
P2RX4	6.65e-98	0.645028	0.639	0.209	1.62e-93
PNRC1	9.72e-98	0.885457	0.912	0.502	2.38e-93
TRIM8	1.26e-97	0.723871	0.853	0.375	3.08e-93
RPL19	2.23e-97	-0.578994	0.994	0.975	5.44e-93
TNFAIP8	4.2e-97	0.845871	0.795	0.338	1.03e-92
DENND5A	3.91e-96	0.608106	0.736	0.274	9.56e-92
IFNE	6.22e-96	1.37839	0.515	0.142	1.52e-91
ETV3	1.42e-95	0.697411	0.673	0.241	3.47e-91
ATP2B1	2.43e-95	0.67732	0.868	0.39	5.93e-91
MED13L	5.21e-95	0.77764	0.881	0.406	1.27e-90
EREG	5.38e-95	0.993986	0.673	0.246	1.31e-90
IL6ST	8.05e-95	0.61479	0.749	0.286	1.97e-90
SLC7A5	9.68e-95	0.650558	0.562	0.157	2.36e-90
HLA-DQB1	1.13e-94	0.772769	0.746	0.3	2.77e-90
PTPN1	1.63e-94	0.649969	0.697	0.254	3.98e-90
RASGEF1B	1.83e-94	0.644071	0.62	0.199	4.46e-90
RPS2	2.11e-94	-0.660054	0.995	0.976	5.15e-90
MT-ATP8	3.66e-94	0.604142	0.701	0.253	8.95e-90
RPL17	4.56e-94	-0.670629	0.986	0.972	1.11e-89
GNA13	5.44e-94	0.759458	0.832	0.365	1.33e-89
RAB8B	1.31e-93	0.656957	0.884	0.399	3.19e-89
ICAM1	6.49e-93	0.60745	0.618	0.199	1.59e-88
S100A8	6.4e-92	-1.19265	0.994	0.99	1.56e-87
RPL23A	7.31e-92	-0.772092	0.979	0.951	1.79e-87
ANKRD33B	9.4e-92	0.682804	0.512	0.141	2.3e-87
LILRB2	1.22e-91	0.632921	0.83	0.368	2.99e-87
LILRB1	1.55e-91	0.762526	0.704	0.269	3.78e-87
PATL1	1.66e-91	0.60028	0.71	0.271	4.07e-87
QKI	1.86e-91	0.676008	0.838	0.384	4.55e-87
DBF4	2.27e-91	0.872236	0.588	0.196	5.56e-87
XRN1	4.41e-91	0.608843	0.626	0.207	1.08e-86
XAF1	7.47e-91	0.659512	0.834	0.379	1.83e-86
EIF2AK2	7.61e-91	0.703531	0.876	0.417	1.86e-86
CREM	8.41e-91	0.755442	0.564	0.176	2.05e-86
DRAM1	1.17e-90	0.59554	0.588	0.188	2.86e-86
CD55	1.51e-90	0.694133	0.875	0.416	3.7e-86
PLA1A	1.35e-89	0.63034	0.474	0.116	3.29e-85
SMG1	1.43e-89	0.572396	0.717	0.27	3.5e-85
HLA-DRA	1.07e-88	0.715761	0.98	0.724	2.6e-84
ZNF503	1.21e-88	1.1021	0.607	0.22	2.97e-84
BRCA2	2.64e-88	0.769409	0.458	0.109	6.46e-84
RPL10A	4.45e-88	-0.842734	0.952	0.915	1.09e-83
CCNL1	1.35e-87	0.721661	0.964	0.54	3.3e-83
DNAJB6	1.46e-87	0.677283	0.928	0.49	3.57e-83
NABP1	1.5e-87	0.703956	0.578	0.183	3.66e-83
FOS	1.56e-87	-1.56231	0.565	0.744	3.81e-83
MAPKAPK2	2.42e-87	0.570462	0.705	0.263	5.92e-83
ARID4B	2.77e-87	0.647516	0.801	0.346	6.76e-83
EZH2	5.03e-87	0.641011	0.52	0.148	1.23e-82
LDLR	5.36e-87	0.735355	0.644	0.23	1.31e-82
IFIT5	6.83e-87	0.588675	0.637	0.222	1.67e-82
RNF19A	9.85e-87	0.7647	0.628	0.226	2.41e-82
TENT5A	1.36e-86	0.690371	0.768	0.328	3.33e-82
SLC25A28	1.32e-85	0.519691	0.54	0.158	3.23e-81
SERPINB9	1.6e-85	0.70178	0.649	0.237	3.91e-81
FDX1	1.61e-85	0.726247	0.776	0.338	3.93e-81
CLN3	2.67e-85	0.700147	0.736	0.309	6.52e-81
HLA-F	2.76e-85	0.549059	0.748	0.307	6.75e-81
OAS2	3e-85	0.580716	0.856	0.396	7.34e-81
GALNT3	3.24e-85	0.611008	0.493	0.135	7.92e-81
BCL2L11	4.03e-85	0.658532	0.686	0.265	9.84e-81
RNF213	8.15e-85	0.702014	0.927	0.487	1.99e-80
RPS25	1e-84	-0.691129	0.99	0.955	2.45e-80
RIPK1	1.62e-84	0.620381	0.522	0.153	3.96e-80
YME1L1	2.28e-84	0.641767	0.749	0.317	5.58e-80
RPL36A	2.72e-84	-0.727847	0.978	0.946	6.64e-80
RPS4Y1	2.76e-84	0.530976	0.818	0.329	6.75e-80
AL442128.2	2.89e-84	0.566232	0.394	0.069	7.05e-80
TIPARP	2.96e-84	0.63544	0.669	0.25	7.24e-80
AC253572.2	5.63e-84	1.02594	0.809	0.438	1.38e-79
LAP3	7.5e-84	0.690042	0.903	0.491	1.83e-79
ST8SIA4	8.12e-84	0.526308	0.654	0.246	1.98e-79
SLC9A8	9.38e-84	0.54811	0.495	0.132	2.29e-79
PIK3AP1	1.97e-83	0.551131	0.769	0.317	4.82e-79
AL356234.3	2.55e-83	0.626326	0.399	0.078	6.22e-79
ZNF281	3.57e-83	0.594929	0.645	0.233	8.71e-79
HELZ2	4.4e-83	0.544087	0.651	0.24	1.08e-78
CHD1	5.66e-83	0.612174	0.791	0.335	1.38e-78
SH3BGRL3	6.63e-83	-0.644214	0.995	0.976	1.62e-78
PIM3	1.05e-82	0.560611	0.766	0.33	2.56e-78
CALM2	5.95e-82	-1.95064	0.435	0.63	1.45e-77
NRIP1	1.13e-81	0.548057	0.67	0.254	2.76e-77
MAP4K4	2.71e-81	0.550169	0.695	0.27	6.62e-77
BTG3	4.43e-81	0.61427	0.575	0.193	1.08e-76
AC007952.4	4.75e-81	0.733558	0.728	0.321	1.16e-76
MAPRE2	7.25e-81	0.621915	0.646	0.246	1.77e-76
FNBP4	1.73e-80	0.559671	0.689	0.273	4.22e-76
MITF	2.26e-80	0.601785	0.528	0.164	5.52e-76
SHFL	2.43e-80	0.532748	0.794	0.337	5.95e-76
B3GNT5	3.2e-80	0.787872	0.613	0.234	7.81e-76
SLCO3A1	4.72e-80	0.551137	0.694	0.285	1.15e-75
NCF2	5.02e-80	0.643042	0.91	0.481	1.23e-75
LINC01003	6.78e-80	0.636908	0.515	0.16	1.66e-75
CLEC7A	8.47e-80	0.658275	0.957	0.594	2.07e-75
SSH2	1.26e-79	0.620735	0.778	0.34	3.08e-75
AC245014.3	1.35e-79	0.874248	0.741	0.337	3.3e-75
VCPIP1	2.37e-79	0.554526	0.584	0.198	5.79e-75
PRRC2C	2.54e-79	0.617209	0.835	0.389	6.21e-75
THAP9-AS1	2.78e-79	0.523483	0.478	0.13	6.8e-75
JUND	5.38e-79	0.690146	0.972	0.565	1.32e-74
SAMD9L	1.2e-78	0.555609	0.694	0.278	2.94e-74
AC073352.2	1.7e-78	0.538486	0.386	0.074	4.15e-74
YBX3	4.46e-78	0.623424	0.839	0.403	1.09e-73
HLA-A	5.01e-78	0.42514	0.997	0.931	1.22e-73
AC016831.1	8.07e-78	0.566013	0.441	0.111	1.97e-73
RPS12	1.11e-77	-0.501562	0.999	0.986	2.72e-73
CYLD	1.52e-77	0.55121	0.744	0.315	3.71e-73
CAMK2D	3.46e-77	0.618505	0.479	0.139	8.44e-73
LINC01588	9.17e-77	0.73764	0.432	0.108	2.24e-72
SH3RF1	1.38e-76	0.537999	0.464	0.129	3.36e-72
CERT1	7.05e-76	0.517785	0.705	0.281	1.72e-71
RPS29	2.16e-75	-0.575094	0.994	0.978	5.28e-71
XBP1	2.75e-75	0.755172	0.756	0.364	6.71e-71
RLIM	3.82e-75	0.559022	0.647	0.257	9.34e-71
LRRFIP2	4.02e-75	0.518038	0.618	0.238	9.82e-71
AP5B1	5.54e-75	0.477056	0.67	0.257	1.35e-70
UBN2	5.87e-75	0.54614	0.494	0.148	1.43e-70
RPS28	2.57e-74	-0.460024	0.995	0.99	6.27e-70
APOL2	2.98e-74	0.725844	0.514	0.167	7.28e-70
TMSB10	3.27e-74	-0.460212	1	0.999	7.99e-70
AHR	3.6e-74	0.589721	0.752	0.326	8.79e-70
PTMA	3.83e-74	-0.504368	0.997	0.971	9.35e-70
TRIM38	7.11e-74	0.568835	0.691	0.289	1.74e-69
AC091057.6	9.36e-74	0.542963	0.42	0.105	2.29e-69
IRAK2	1.2e-73	0.588036	0.415	0.106	2.93e-69
ZNF267	1.67e-73	0.466574	0.488	0.144	4.08e-69
GPBP1	3.76e-73	0.511948	0.776	0.344	9.19e-69
HNRNPLL	3.98e-73	0.477221	0.467	0.136	9.71e-69
FNIP2	4.04e-73	0.621109	0.475	0.141	9.87e-69
S100A12	7.5e-73	-1.35298	0.906	0.913	1.83e-68
C12orf57	8.89e-73	0.838822	0.684	0.307	2.17e-68
NINJ1	1.25e-72	0.639863	0.81	0.386	3.05e-68
RPL26	1.25e-72	-0.455414	0.993	0.978	3.06e-68
ADGRE5	2.79e-72	0.511345	0.813	0.372	6.81e-68
RPS20	4.4e-72	-0.720075	0.967	0.911	1.07e-67
ANKRD10	4.53e-72	0.517779	0.617	0.241	1.11e-67
SMU1	5.59e-72	0.456195	0.622	0.236	1.37e-67
ACSL3	1.57e-71	0.564028	0.587	0.221	3.84e-67
AC103591.3	7.56e-71	0.888419	0.66	0.3	1.85e-66
DDX3X	1.07e-70	0.628053	0.901	0.497	2.63e-66
MAPK6	1.34e-70	0.494236	0.54	0.19	3.28e-66
SRGN	1.56e-70	0.44799	0.995	0.926	3.82e-66
MIR155HG	1.61e-70	0.906108	0.292	0.035	3.94e-66
RAB5A	1.97e-70	0.486473	0.635	0.249	4.81e-66
MDM2	2.35e-70	0.850101	0.542	0.205	5.73e-66
GADD45B	2.42e-70	0.60274	0.717	0.317	5.91e-66
EEF1D	2.85e-70	-0.775945	0.968	0.893	6.97e-66
THAP2	5.09e-70	0.472328	0.382	0.086	1.24e-65
CDKN2B-AS1	6.18e-70	0.479859	0.366	0.077	1.51e-65
XIST	8.83e-70	-1.20418	0.007	0.205	2.16e-65
SNHG8	9.45e-70	0.806387	0.705	0.325	2.31e-65
NFIL3	1.11e-69	0.492731	0.611	0.238	2.71e-65
RGCC	1.36e-69	0.62882	0.637	0.265	3.33e-65
CDADC1	2.55e-69	0.450593	0.518	0.171	6.23e-65
RPL28	4.11e-69	-0.3389	1	0.997	1e-64
RPL27	4.22e-69	-0.595013	0.978	0.926	1.03e-64
SIAH2	4.57e-69	0.416275	0.675	0.285	1.12e-64
ETF1	6.48e-69	0.440732	0.73	0.322	1.58e-64
DCP1A	9.13e-69	0.479037	0.541	0.191	2.23e-64
TAP1	1.43e-68	0.419681	0.635	0.253	3.49e-64
MACF1	1.5e-68	0.548532	0.634	0.257	3.68e-64
MT-ND3	3.79e-68	0.472889	0.997	0.983	9.26e-64
SNHG15	6.98e-68	0.535476	0.662	0.283	1.71e-63
RPL15	1.27e-67	-0.55437	0.976	0.946	3.09e-63
BTAF1	2.1e-67	0.479487	0.491	0.161	5.12e-63
ZNF684	2.37e-67	0.477797	0.474	0.148	5.8e-63
UBA52	2.68e-67	-0.451056	0.996	0.965	6.54e-63
GAS7	4.77e-67	0.468152	0.687	0.291	1.17e-62
TMED5	6.61e-67	0.432598	0.666	0.281	1.62e-62
BTG2	6.86e-67	0.599211	0.664	0.293	1.68e-62
RPL35A	9.9e-67	-0.469427	0.994	0.967	2.42e-62
AC098818.2	1.08e-66	0.489061	0.334	0.062	2.63e-62
TCF7L2	1.11e-66	0.42107	0.502	0.167	2.71e-62
CDC42EP3	1.42e-66	0.641945	0.791	0.391	3.48e-62
WDR26	1.44e-66	0.435303	0.74	0.321	3.52e-62
CHD2	1.6e-66	0.442165	0.626	0.257	3.91e-62
TRIM25	1.62e-66	0.432396	0.659	0.272	3.97e-62
JMJD1C	2.02e-66	0.509048	0.749	0.333	4.93e-62
S100A6	2.71e-66	-0.440588	0.998	0.995	6.62e-62
CAST	5.29e-66	0.685449	0.917	0.518	1.29e-61
TAPBP	1.26e-65	0.526037	0.889	0.463	3.09e-61
TRAF1	1.31e-65	0.449102	0.307	0.05	3.21e-61
MXD1	1.87e-65	0.539913	0.75	0.352	4.56e-61
LINC01578	4.88e-65	0.52633	0.863	0.421	1.19e-60
PRXL2C	6.36e-65	0.422553	0.554	0.207	1.55e-60
BRAF	7.78e-65	0.441774	0.552	0.202	1.9e-60
ATP11B	7.88e-65	0.444127	0.547	0.203	1.92e-60
EIF1B	1.19e-64	0.522847	0.821	0.406	2.9e-60
IL15	2.09e-64	0.378859	0.459	0.138	5.12e-60
DUSP2	2.54e-64	0.571789	0.512	0.183	6.21e-60
SPRY2	3.15e-64	0.774501	0.37	0.091	7.7e-60
ENPP2	3.3e-64	0.534303	0.42	0.122	8.07e-60
HECA	3.65e-64	0.383189	0.649	0.28	8.92e-60
CPVL	3.99e-64	0.498572	0.781	0.381	9.76e-60
DYNC1H1	4.01e-64	0.481085	0.734	0.329	9.79e-60
FFAR2	7.28e-64	0.474204	0.401	0.109	1.78e-59
ESYT2	7.99e-64	0.511703	0.486	0.165	1.95e-59
SRGAP2	1.33e-63	0.47316	0.525	0.195	3.25e-59
TP53INP2	4.56e-63	0.507608	0.429	0.131	1.11e-58
AC004130.2	4.63e-63	0.433474	0.287	0.041	1.13e-58
DOCK8-AS1	5.13e-63	0.482832	0.344	0.073	1.25e-58
MX1	5.78e-63	0.523051	0.91	0.51	1.41e-58
RTCB	6.59e-63	0.417413	0.571	0.222	1.61e-58
DHX58	8.81e-63	0.400542	0.433	0.128	2.15e-58
CD2AP	9.87e-63	0.501579	0.468	0.156	2.41e-58
MAP3K8	1.27e-62	0.468393	0.683	0.302	3.11e-58
RAB8A	1.52e-62	0.374341	0.676	0.285	3.7e-58
PPP2R2D	1.58e-62	0.439486	0.48	0.161	3.86e-58
RPS5	2.86e-62	-0.815781	0.912	0.864	6.98e-58
DIPK2A	3.88e-62	0.59212	0.541	0.21	9.48e-58
AC002480.2	5.37e-62	0.486672	0.283	0.042	1.31e-57
PML	5.37e-62	0.367126	0.56	0.215	1.31e-57
VCAN	1.01e-61	-1.17029	0.839	0.82	2.48e-57
DAP	1.14e-61	0.430107	0.58	0.233	2.78e-57
ETV6	1.28e-61	0.361776	0.567	0.217	3.12e-57
HLA-DPA1	1.32e-61	0.682611	0.811	0.439	3.22e-57
CACNA1A	1.34e-61	0.406391	0.363	0.089	3.27e-57
HLA-DRB5	1.4e-61	0.793795	0.729	0.395	3.41e-57
TPM4	1.96e-61	0.56787	0.844	0.457	4.8e-57
CFLAR	2.13e-61	0.460981	0.723	0.338	5.2e-57
HES4	2.74e-61	0.891956	0.509	0.187	6.68e-57
UBE2Z	4.93e-61	0.550944	0.573	0.231	1.21e-56
SCARB2	5.09e-61	0.43914	0.668	0.289	1.24e-56
TNFRSF10B	5.32e-61	0.399475	0.492	0.172	1.3e-56
OSER1	5.72e-61	0.464227	0.459	0.152	1.4e-56
RPS23	7.17e-61	-0.462346	0.993	0.964	1.75e-56
AL161421.1	1.05e-60	0.414779	0.354	0.085	2.57e-56
SLC1A3	1.39e-60	0.491327	0.397	0.115	3.4e-56
CCL5	1.49e-60	2.00646	0.63	0.37	3.63e-56
PNRC2	1.95e-60	0.350483	0.58	0.228	4.77e-56
RBM23	2.19e-60	0.349702	0.552	0.207	5.35e-56
MAPK1IP1L	2.28e-60	0.358386	0.652	0.28	5.56e-56
CDKN2A	2.45e-60	0.388902	0.321	0.065	5.98e-56
MYL6	3.02e-60	-0.672613	0.987	0.942	7.37e-56
TRIM26	3.81e-60	0.411306	0.517	0.189	9.31e-56
Z93930.2	4.61e-60	0.500226	0.354	0.088	1.13e-55
ZCCHC2	4.94e-60	0.455414	0.604	0.253	1.21e-55
MALAT1	8.27e-60	0.466665	1	0.997	2.02e-55
BCL10	9.29e-60	0.363739	0.55	0.215	2.27e-55
ITGAX	9.72e-60	0.614083	0.573	0.238	2.38e-55
PURB	1.3e-59	0.386777	0.469	0.154	3.16e-55
NRP2	1.39e-59	0.575589	0.332	0.073	3.39e-55
ZFP36L1	3.1e-59	0.732546	0.709	0.372	7.56e-55
RBMS2	3.29e-59	0.419789	0.415	0.124	8.04e-55
DDX60	3.56e-59	0.335246	0.453	0.143	8.7e-55
RBM39	5.89e-59	0.512742	0.932	0.514	1.44e-54
ARL8B	6.06e-59	0.366753	0.609	0.258	1.48e-54
AL360012.1	8.49e-59	0.405305	0.317	0.067	2.08e-54
PLEKHF2	1.12e-58	0.385096	0.603	0.25	2.73e-54
COQ7	1.16e-58	0.488804	0.423	0.133	2.84e-54
MTCH1	1.21e-58	0.440752	0.7	0.316	2.96e-54
FBXO34	1.49e-58	0.381901	0.454	0.152	3.63e-54
JOSD1	1.67e-58	0.405985	0.491	0.172	4.09e-54
TNFRSF21	2.35e-58	0.437918	0.507	0.182	5.75e-54
ATP2C1	3.28e-58	0.414472	0.411	0.126	8.01e-54
USP15	5.1e-58	0.43817	0.81	0.397	1.25e-53
RYBP	6.21e-58	0.440093	0.598	0.247	1.52e-53
TRPS1	7.44e-58	0.486483	0.457	0.156	1.82e-53
LRRC4	8.52e-58	0.520057	0.421	0.136	2.08e-53
IQSEC1	1.17e-57	0.362877	0.546	0.213	2.85e-53
FUT4	1.25e-57	0.428049	0.451	0.152	3.07e-53
TET2	1.42e-57	0.367792	0.668	0.294	3.48e-53
HLA-B	1.94e-57	0.331511	0.999	0.969	4.75e-53
MYLIP	3.76e-57	0.456971	0.486	0.179	9.19e-53
U62317.4	4.09e-57	0.380675	0.397	0.113	1e-52
YPEL5	4.92e-57	0.450937	0.838	0.427	1.2e-52
PHACTR1	5.28e-57	0.570325	0.439	0.146	1.29e-52
CD38	6.68e-57	0.39767	0.353	0.091	1.63e-52
FAM49A	7.15e-57	0.31965	0.604	0.246	1.75e-52
CD109	7.79e-57	0.586042	0.389	0.114	1.9e-52
ELL2	9.64e-57	0.427446	0.44	0.147	2.36e-52
TYROBP	1.13e-56	-0.670061	0.991	0.967	2.77e-52
ARHGAP26	1.14e-56	0.339058	0.579	0.239	2.78e-52
MTAP	1.23e-56	0.46404	0.302	0.062	3.01e-52
TNIP1	1.36e-56	0.464104	0.602	0.262	3.32e-52
RPS8	1.69e-56	-0.476478	0.986	0.952	4.14e-52
IFI44	2.78e-56	0.478546	0.938	0.554	6.79e-52
CD69	2.9e-56	0.585125	0.577	0.241	7.09e-52
ADM	3.76e-56	0.541321	0.459	0.163	9.19e-52
RPL14	3.99e-56	-0.51949	0.98	0.927	9.75e-52
IL15RA	4.27e-56	0.378669	0.37	0.102	1.04e-51
MYO1G	4.92e-56	0.42619	0.849	0.434	1.2e-51
RHOB	5.02e-56	0.520926	0.723	0.357	1.23e-51
RPL18	5.81e-56	-0.456417	0.989	0.95	1.42e-51
SGTB	6.09e-56	0.380595	0.473	0.169	1.49e-51
GTPBP1	6.23e-56	0.343612	0.462	0.159	1.52e-51
EMP1	1.24e-55	0.526721	0.525	0.207	3.04e-51
GTPBP4	1.62e-55	0.407416	0.46	0.159	3.95e-51
INSIG1	1.8e-55	0.577992	0.554	0.233	4.4e-51
ATP1B1	1.96e-55	0.624939	0.402	0.128	4.8e-51
CD52	2.35e-55	-1.29421	0.76	0.783	5.74e-51
MED13	2.69e-55	0.353606	0.528	0.205	6.57e-51
AC007032.1	3.05e-55	0.399556	0.315	0.073	7.44e-51
RAF1	3.56e-55	0.343199	0.603	0.258	8.69e-51
TCN2	4.08e-55	0.32414	0.437	0.146	9.96e-51
ATP6V1B2	4.67e-55	0.394298	0.762	0.37	1.14e-50
PABPC4	6.99e-55	0.353859	0.545	0.219	1.71e-50
AC106881.1	8.86e-55	0.408142	0.289	0.057	2.17e-50
LEPROT	9.08e-55	0.335886	0.683	0.309	2.22e-50
PSTPIP2	9.92e-55	0.38058	0.522	0.203	2.42e-50
PAG1	1.15e-54	0.37827	0.408	0.128	2.82e-50
AC083862.3	1.21e-54	0.37608	0.391	0.118	2.97e-50
RBM7	1.54e-54	0.370173	0.529	0.21	3.77e-50
TICAM1	1.67e-54	0.367332	0.42	0.135	4.07e-50
CDKN2D	1.84e-54	0.408563	0.8	0.396	4.5e-50
PRDM1	1.91e-54	0.538349	0.442	0.159	4.66e-50
CD163	1.99e-54	0.398925	0.583	0.25	4.86e-50
GOLGA4	2.29e-54	0.47738	0.51	0.203	5.58e-50
IL32	2.32e-54	-1.08406	0.017	0.188	5.66e-50
GNS	2.75e-54	0.274734	0.661	0.289	6.71e-50
TRAF3IP2	4.55e-54	0.417345	0.366	0.108	1.11e-49
ARL5B	4.56e-54	0.470909	0.44	0.155	1.12e-49
NPIPB5	7.73e-54	0.343972	0.377	0.114	1.89e-49
ZFHX3	8.2e-54	0.354164	0.421	0.14	2e-49
SLC25A37	9.32e-54	0.491326	0.649	0.298	2.28e-49
PLK3	1.22e-53	0.447687	0.467	0.175	2.97e-49
TTC39C	1.22e-53	0.479342	0.599	0.264	2.98e-49
RPL38	1.38e-53	-0.552365	0.982	0.927	3.38e-49
MARCKS	1.71e-53	0.467313	0.798	0.419	4.17e-49
ALCAM	2.2e-53	0.423472	0.383	0.116	5.37e-49
FTL	3.01e-53	-0.365316	0.999	0.998	7.35e-49
PLEKHM2	3.64e-53	0.39349	0.489	0.19	8.9e-49
AC004847.1	5.52e-53	0.397147	0.423	0.144	1.35e-48
AFF1	8.6e-53	0.423448	0.467	0.175	2.1e-48
TXN	9.33e-53	0.618261	0.888	0.523	2.28e-48
BOD1L1	1.01e-52	0.393093	0.555	0.233	2.47e-48
MT-ND4L	1.18e-52	0.419491	0.906	0.477	2.88e-48
SLAMF7	1.19e-52	0.451584	0.272	0.05	2.9e-48
SERF2	1.29e-52	-0.564099	0.986	0.955	3.16e-48
AC007991.2	1.4e-52	0.351984	0.247	0.037	3.42e-48
SGMS2	1.79e-52	0.400191	0.37	0.108	4.38e-48
WDFY2	2.65e-52	0.4626	0.558	0.238	6.46e-48
GNAS	4.41e-52	0.442193	0.894	0.486	1.08e-47
CYCS	5.25e-52	0.440622	0.711	0.344	1.28e-47
COX19	5.52e-52	0.438527	0.523	0.207	1.35e-47
RASGRP3	6.74e-52	0.401574	0.336	0.09	1.65e-47
GBP7	9.36e-52	0.410221	0.321	0.085	2.29e-47
PLCG2	1.06e-51	0.313359	0.483	0.177	2.59e-47
ARL6IP1	1.38e-51	0.467726	0.725	0.361	3.37e-47
EXT1	1.77e-51	0.40802	0.371	0.113	4.32e-47
UBR5	2.18e-51	0.346417	0.474	0.18	5.34e-47
WHAMM	2.88e-51	0.36408	0.468	0.175	7.04e-47
PTX3	4.4e-51	1.02197	0.378	0.122	1.07e-46
SPATA13	4.78e-51	0.394954	0.51	0.208	1.17e-46
LGALS3	6.92e-51	0.553344	0.889	0.527	1.69e-46
IL12A	7.81e-51	0.518276	0.349	0.099	1.91e-46
AL391832.2	1.08e-50	0.351971	0.279	0.059	2.63e-46
ZEB2-AS1	1.28e-50	0.415722	0.321	0.085	3.13e-46
RPS13	1.42e-50	-0.384212	0.988	0.963	3.46e-46
HNRNPC	1.83e-50	0.451539	0.912	0.558	4.47e-46
CCNK	2.42e-50	0.295311	0.529	0.213	5.91e-46
CSF3R	2.91e-50	0.357463	0.844	0.451	7.12e-46
RAPGEF2	3.13e-50	0.361183	0.37	0.115	7.65e-46
CDKN2B	3.33e-50	0.383552	0.297	0.07	8.14e-46
TCOF1	3.48e-50	0.345341	0.431	0.152	8.51e-46
RAB21	3.49e-50	0.266443	0.571	0.248	8.53e-46
EEF1G	3.66e-50	-0.809904	0.919	0.829	8.95e-46
GNB4	3.73e-50	0.388274	0.586	0.258	9.1e-46
DENND1B	3.94e-50	0.355505	0.373	0.115	9.62e-46
G0S2	4.15e-50	1.16679	0.478	0.197	1.01e-45
ACOX3	4.16e-50	0.367053	0.26	0.049	1.02e-45
PSMD12	6.89e-50	0.369087	0.552	0.236	1.68e-45
AC091271.1	7.27e-50	0.332546	0.308	0.077	1.78e-45
CTSS	7.94e-50	0.437075	0.986	0.852	1.94e-45
CREB5	8.64e-50	0.281319	0.605	0.268	2.11e-45
MAP1LC3A	1.12e-49	0.385071	0.33	0.089	2.74e-45
ZNRF2	1.19e-49	0.314409	0.315	0.08	2.9e-45
PSMA3	1.62e-49	0.295738	0.723	0.351	3.97e-45
TRAPPC10	5.15e-49	0.317355	0.404	0.137	1.26e-44
TOP1	5.37e-49	0.283377	0.645	0.3	1.31e-44
AC020765.2	5.59e-49	0.340041	0.313	0.082	1.37e-44
EMILIN2	5.6e-49	0.283814	0.579	0.246	1.37e-44
KPNB1	7.43e-49	0.315727	0.55	0.232	1.81e-44
AL021155.5	7.77e-49	0.277524	0.421	0.148	1.9e-44
TENT4B	7.81e-49	0.452131	0.499	0.207	1.91e-44
AC006449.6	8.09e-49	0.327165	0.318	0.085	1.98e-44
PILRB	9.82e-49	0.344886	0.37	0.116	2.4e-44
USP18	1.02e-48	0.321776	0.438	0.16	2.49e-44
KDM6B	1.3e-48	0.453751	0.476	0.187	3.17e-44
CSNK1A1	1.37e-48	0.371966	0.869	0.464	3.35e-44
TRIM56	1.41e-48	0.378415	0.524	0.216	3.44e-44
AP1G1	1.54e-48	0.346368	0.431	0.158	3.75e-44
EGR2	2.52e-48	0.41386	0.31	0.083	6.15e-44
SUCO	3.76e-48	0.332795	0.385	0.125	9.19e-44
GAK	3.97e-48	0.349577	0.463	0.176	9.71e-44
ROCK1	4.43e-48	0.27574	0.681	0.314	1.08e-43
AC002456.1	4.75e-48	0.38567	0.223	0.033	1.16e-43
TXNDC11	5.48e-48	0.360594	0.51	0.215	1.34e-43
NR3C1	8.64e-48	0.340396	0.605	0.274	2.11e-43
ITGB8	8.79e-48	0.475245	0.278	0.062	2.15e-43
NPC1	9.67e-48	0.327521	0.295	0.07	2.36e-43
TSPOAP1	1.16e-47	0.412787	0.329	0.096	2.83e-43
SYNE3	1.66e-47	0.476567	0.449	0.175	4.04e-43
AC234772.2	1.78e-47	0.344002	0.238	0.041	4.35e-43
IER2	1.91e-47	0.466248	0.919	0.59	4.67e-43
EIF1	2.44e-47	0.393305	0.998	0.92	5.97e-43
YTHDC1	2.49e-47	0.251192	0.601	0.268	6.08e-43
HSP90AA1	3.6e-47	0.45827	0.904	0.539	8.81e-43
B2M	4.24e-47	-0.325734	1	1	1.04e-42
NEMP1	4.27e-47	0.350906	0.263	0.057	1.04e-42
LACTB	4.28e-47	0.31428	0.685	0.329	1.05e-42
LINC-PINT	5.92e-47	0.342455	0.563	0.243	1.45e-42
TGFB1	6.1e-47	0.319495	0.803	0.418	1.49e-42
ZFP36	8.38e-47	0.412494	0.836	0.456	2.05e-42
SPPL2A	9.65e-47	0.317019	0.578	0.259	2.36e-42
PFDN5	1.14e-46	-0.483719	0.993	0.951	2.79e-42
ATP5F1E	1.19e-46	-0.507186	0.982	0.942	2.91e-42
RILPL2	1.42e-46	0.344384	0.693	0.336	3.47e-42
CPEB2	2.1e-46	0.32828	0.374	0.123	5.14e-42
APOBR	2.11e-46	0.284567	0.55	0.238	5.15e-42
FNDC3A	2.88e-46	0.319029	0.348	0.105	7.03e-42
CDK16	2.92e-46	0.312402	0.425	0.159	7.12e-42
ITPRIPL2	3.49e-46	0.310209	0.32	0.089	8.52e-42
FCER1G	6.32e-46	-0.827526	0.948	0.876	1.55e-41
HBG2	7.43e-46	-1.32512	0.011	0.152	1.81e-41
CDK14	8.16e-46	0.288221	0.239	0.043	1.99e-41
EMD	8.15e-46	0.319007	0.45	0.173	1.99e-41
MAP3K2	1.05e-45	0.289038	0.676	0.323	2.58e-41
S100A4	1.08e-45	-0.423356	0.992	0.995	2.64e-41
UQCR11	1.49e-45	-0.897116	0.865	0.791	3.65e-41
TBK1	1.66e-45	0.258969	0.416	0.148	4.06e-41
MBNL1-AS1	1.78e-45	0.293369	0.258	0.055	4.34e-41
FAM133B	2.15e-45	0.30433	0.699	0.341	5.24e-41
RNF149	3.38e-45	0.285877	0.772	0.393	8.25e-41
ATP5MG	4.67e-45	-0.712993	0.923	0.841	1.14e-40
ALDH2	4.78e-45	0.281451	0.661	0.308	1.17e-40
GAB2	5.75e-45	0.280873	0.408	0.148	1.41e-40
RAPGEF1	5.97e-45	0.356398	0.423	0.159	1.46e-40
AC144652.1	6.06e-45	0.316877	0.246	0.049	1.48e-40
EBLN2	9.72e-45	0.329122	0.378	0.132	2.37e-40
AL021707.6	1.01e-44	0.342019	0.336	0.104	2.47e-40
PARTICL	1.02e-44	0.338154	0.272	0.066	2.49e-40
USP12	1.24e-44	0.25369	0.448	0.176	3.02e-40
ANKRD10-IT1	1.25e-44	0.346151	0.28	0.073	3.04e-40
CBX6	1.43e-44	0.406501	0.525	0.224	3.49e-40
CCDC117	1.51e-44	0.291662	0.364	0.117	3.68e-40
IRAK1	1.51e-44	0.319031	0.533	0.235	3.69e-40
IFRD1	1.73e-44	0.300682	0.476	0.192	4.22e-40
TAF10	1.74e-44	0.265238	0.564	0.253	4.25e-40
NOCT	1.75e-44	0.311014	0.271	0.065	4.26e-40
RAB12	1.84e-44	0.33263	0.312	0.091	4.5e-40
TYMP	2.89e-44	-0.677189	0.964	0.916	7.05e-40
RUNX3	2.92e-44	0.305946	0.418	0.155	7.14e-40
BZW1	3.32e-44	0.337226	0.796	0.424	8.1e-40
AC092803.1	4.8e-44	0.292304	0.268	0.065	1.17e-39
AC040970.1	4.87e-44	0.392575	0.253	0.056	1.19e-39
IRF2BP2	6.69e-44	0.261868	0.743	0.382	1.63e-39
MPP1	6.65e-44	0.263029	0.583	0.266	1.63e-39
IFNA14	9.22e-44	1.90269	0.262	0.061	2.25e-39
RAB20	9.64e-44	0.332496	0.416	0.158	2.35e-39
PGAP1	1.17e-43	0.416182	0.409	0.157	2.85e-39
SLC26A11	1.2e-43	0.383026	0.405	0.151	2.94e-39
NIPBL	1.22e-43	0.280839	0.528	0.234	2.98e-39
AP001816.1	1.35e-43	0.320375	0.281	0.071	3.31e-39
RBPJ	1.36e-43	0.320754	0.683	0.341	3.32e-39
KLF9	1.57e-43	0.266309	0.451	0.179	3.85e-39
ANXA5	1.58e-43	0.373869	0.876	0.505	3.86e-39
SLC39A8	1.83e-43	0.323591	0.33	0.101	4.47e-39
RRBP1	2.29e-43	0.332363	0.482	0.205	5.59e-39
APLP2	2.78e-43	0.419094	0.956	0.642	6.79e-39
MAN1A1	2.86e-43	0.287171	0.401	0.148	6.99e-39
IFI30	3.17e-43	-0.779715	0.931	0.852	7.74e-39
KDM6A	3.48e-43	0.266492	0.398	0.145	8.51e-39
ZFY	4.26e-43	0.308892	0.288	0.077	1.04e-38
IL4I1	4.89e-43	0.461675	0.301	0.086	1.2e-38
ZEB2	6.37e-43	0.43595	0.905	0.57	1.56e-38
DEFB1	6.99e-43	0.389399	0.31	0.093	1.71e-38
ADAP1	8.94e-43	0.260308	0.463	0.189	2.18e-38
B3GNT2	1.31e-42	0.451577	0.473	0.207	3.2e-38
RALGAPA2	1.33e-42	0.256654	0.369	0.127	3.25e-38
CWC25	1.39e-42	0.288142	0.475	0.194	3.4e-38
AC020656.1	1.52e-42	-0.939524	0.886	0.9	3.7e-38
ATP5MC2	1.54e-42	-0.732355	0.929	0.839	3.75e-38
MNDA	1.63e-42	-1.14177	0.865	0.786	3.99e-38
CD68	1.69e-42	0.347684	0.907	0.536	4.14e-38
RABGEF1	1.86e-42	0.367681	0.389	0.145	4.54e-38
KRR1	1.97e-42	0.28926	0.488	0.206	4.81e-38
AL021707.1	2.3e-42	0.339616	0.336	0.112	5.63e-38
HLX	2.75e-42	0.287866	0.342	0.11	6.72e-38
ARFGAP3	2.78e-42	0.340622	0.374	0.135	6.78e-38
MECP2	3.83e-42	0.338951	0.505	0.222	9.35e-38
TPT1	3.94e-42	0.323207	0.998	0.948	9.63e-38
AC079305.3	4.5e-42	0.280868	0.209	0.034	1.1e-37
TCF25	4.99e-42	0.253909	0.793	0.404	1.22e-37
EIF5	5.44e-42	0.299562	0.723	0.369	1.33e-37
UBE2H	9.23e-42	0.280725	0.365	0.129	2.26e-37
SAV1	9.79e-42	0.306397	0.265	0.066	2.39e-37
S100A10	1.27e-41	0.398443	0.99	0.89	3.1e-37
PRKAG2	1.46e-41	0.311246	0.572	0.27	3.57e-37
TMX4	1.82e-41	0.37048	0.49	0.215	4.46e-37
MT-CO3	1.9e-41	0.334993	0.999	0.998	4.63e-37
IL1RAP	1.91e-41	0.333164	0.401	0.154	4.66e-37
SRRM2	2.02e-41	0.276197	0.759	0.391	4.94e-37
DMTF1	2.08e-41	0.271485	0.365	0.13	5.08e-37
LGALS3BP	2.15e-41	0.268251	0.431	0.172	5.26e-37
CCDC71L	2.71e-41	0.325922	0.388	0.144	6.61e-37
SAMD4B	3.49e-41	0.268232	0.399	0.151	8.53e-37
ZNF124	3.68e-41	0.282527	0.325	0.102	9e-37
FAM8A1	3.7e-41	0.335561	0.374	0.14	9.03e-37
RACK1	3.96e-41	-0.495052	0.973	0.884	9.68e-37
MIR22HG	4.25e-41	0.28851	0.522	0.231	1.04e-36
PIGA	4.82e-41	0.304811	0.274	0.073	1.18e-36
NEURL3	7.17e-41	0.35124	0.188	0.026	1.75e-36
TRIB2	8.52e-41	0.332572	0.323	0.103	2.08e-36
ARIH1	1.02e-40	0.260405	0.448	0.183	2.5e-36
CHST11	1.23e-40	0.253047	0.505	0.221	3.01e-36
EIF3A	1.39e-40	0.322642	0.77	0.403	3.39e-36
LY6E	1.39e-40	-0.68601	0.959	0.876	3.39e-36
MAML3	1.59e-40	0.273295	0.353	0.125	3.89e-36
PPP3CA	1.68e-40	0.289666	0.479	0.208	4.11e-36
AL121603.2	1.72e-40	0.250765	0.295	0.085	4.2e-36
N4BP1	2.05e-40	0.28707	0.539	0.244	5e-36
AC010173.1	2.32e-40	0.311827	0.235	0.053	5.66e-36
HNRNPA2B1	2.34e-40	0.415504	0.949	0.658	5.72e-36
PPP1R15B	2.83e-40	0.313525	0.453	0.189	6.91e-36
CFL1	2.89e-40	-0.607065	0.957	0.881	7.06e-36
LTB	3.46e-40	-1.44889	0.109	0.285	8.45e-36
GXYLT2	5.44e-40	0.275466	0.186	0.026	1.33e-35
ZNF276	5.86e-40	0.269954	0.403	0.157	1.43e-35
PNPT1	8.02e-40	0.380768	0.382	0.146	1.96e-35
MASTL	1e-39	0.304325	0.306	0.096	2.44e-35
AL133467.1	1.15e-39	0.285035	0.232	0.051	2.8e-35
USP9X	2.04e-39	0.253078	0.439	0.18	4.99e-35
USP16	2.89e-39	0.258616	0.593	0.286	7.07e-35
TRMT44	4.51e-39	0.325628	0.241	0.058	1.1e-34
FOXN3	4.56e-39	0.276906	0.538	0.25	1.11e-34
REV3L	4.6e-39	0.350347	0.294	0.089	1.12e-34
WDFY1	4.9e-39	0.318817	0.446	0.189	1.2e-34
RPL29	5.07e-39	-0.348491	0.989	0.951	1.24e-34
GLUL	5.62e-39	0.384713	0.796	0.455	1.37e-34
MT-CO1	5.86e-39	-0.325198	0.997	0.993	1.43e-34
SP100	7.02e-39	0.263019	0.702	0.356	1.71e-34
IRS2	7.7e-39	0.26398	0.58	0.283	1.88e-34
OTUD4	7.91e-39	0.250749	0.361	0.13	1.93e-34
IL1R1	1.02e-38	0.514621	0.294	0.09	2.5e-34
IDI1	1.14e-38	0.259233	0.465	0.197	2.79e-34
HIVEP2	1.48e-38	0.259612	0.221	0.046	3.63e-34
PHLDA1	6.65e-38	0.732802	0.328	0.12	1.62e-33
DNTTIP2	9.58e-38	0.301841	0.454	0.201	2.34e-33
AL118516.1	1.09e-37	0.352081	0.336	0.12	2.66e-33
RUFY3	1.12e-37	0.257653	0.35	0.127	2.73e-33
TXNIP	1.74e-37	-1.09191	0.503	0.595	4.25e-33
SMCHD1	1.75e-37	0.280469	0.783	0.419	4.27e-33
BID	2.35e-37	0.261846	0.72	0.384	5.74e-33
ADPRH	2.75e-37	0.268339	0.255	0.069	6.71e-33
DCP2	3.44e-37	0.267185	0.444	0.191	8.41e-33
AC099343.3	3.58e-37	0.280395	0.248	0.065	8.73e-33
OXSR1	4.87e-37	0.287739	0.313	0.105	1.19e-32
SRRM1	5.42e-37	0.263996	0.812	0.435	1.32e-32
PPBP	6.48e-37	-2.24579	0.205	0.374	1.58e-32
HNRNPU	7.76e-37	0.380898	0.912	0.549	1.89e-32
ELOB	8.19e-37	-0.686009	0.929	0.817	2e-32
DOCK4	8.77e-37	0.26087	0.293	0.092	2.14e-32
TDRD7	8.92e-37	0.26074	0.274	0.085	2.18e-32
AKAP13	1.76e-36	0.268308	0.673	0.352	4.29e-32
LPIN2	1.79e-36	0.272152	0.312	0.104	4.37e-32
HLA-E	2.03e-36	0.387584	0.978	0.765	4.95e-32
S100A9	2.77e-36	-0.486402	0.998	0.998	6.76e-32
PTS	2.88e-36	0.25045	0.366	0.142	7.04e-32
COX6B1	3.28e-36	-0.897736	0.844	0.756	8.01e-32
SRC	4.4e-36	0.32711	0.293	0.096	1.07e-31
RPS26	5.08e-36	-0.45977	0.975	0.884	1.24e-31
GIMAP7	6.86e-36	-0.85392	0.042	0.183	1.68e-31
ITPRID2	8.77e-36	0.284919	0.434	0.191	2.14e-31
MT-CYB	1.04e-35	0.352897	0.997	0.974	2.54e-31
RLF	1.41e-35	0.292034	0.363	0.144	3.43e-31
LUCAT1	2.39e-35	0.463756	0.273	0.084	5.84e-31
ANKRD11	2.43e-35	0.256696	0.527	0.248	5.94e-31
GAPDH	2.89e-35	-0.414801	0.987	0.961	7.05e-31
EAF1	3.62e-35	0.25908	0.458	0.207	8.85e-31
SNHG5	3.86e-35	-1.17206	0.649	0.659	9.42e-31
BHLHE40	4.46e-35	0.440225	0.406	0.179	1.09e-30
IFFO2	5.58e-35	0.27583	0.266	0.082	1.36e-30
SNX9	6.05e-35	0.2621	0.37	0.147	1.48e-30
H3F3B	6.14e-35	0.340863	0.997	0.947	1.5e-30
IL18RAP	1.05e-34	0.277437	0.215	0.051	2.56e-30
ANXA2R	2.38e-34	0.433129	0.341	0.13	5.82e-30
AL157394.3	3.82e-34	0.273818	0.199	0.042	9.34e-30
CGAS	4.35e-34	0.251951	0.347	0.135	1.06e-29
RPLP0	5.55e-34	-0.68779	0.901	0.8	1.36e-29
ATP6V0E1	5.66e-34	-1.30936	0.512	0.567	1.38e-29
JAG1	5.73e-34	0.429004	0.241	0.069	1.4e-29
AC244213.1	1.25e-33	0.459247	0.183	0.035	3.05e-29
OAZ1	1.29e-33	-0.413189	0.983	0.941	3.16e-29
GABARAP	1.44e-33	-0.475039	0.98	0.913	3.52e-29
AL035530.2	2.08e-33	0.250812	0.222	0.057	5.09e-29
RB1CC1	2.25e-33	0.252234	0.467	0.219	5.51e-29
CXCL8	2.63e-33	0.75545	0.356	0.14	6.43e-29
INHBA	4.51e-33	0.612261	0.172	0.03	1.1e-28
PLEKHG2	5.31e-33	0.254114	0.259	0.079	1.3e-28
TRBC2	4.95e-32	-0.827579	0.035	0.159	1.21e-27
AL355304.1	7.62e-32	0.289305	0.163	0.027	1.86e-27
ENDOD1	1.11e-31	0.260998	0.268	0.09	2.72e-27
COX4I1	1.12e-31	-0.482279	0.963	0.876	2.75e-27
TOB1	1.32e-31	0.319461	0.458	0.218	3.22e-27
EID2	1.59e-31	0.266818	0.295	0.108	3.9e-27
RPS24	2.84e-31	-0.254348	0.997	0.978	6.94e-27
TRAC	3.49e-31	-0.708319	0.017	0.126	8.54e-27
CLEC2B	3.57e-31	0.29154	0.591	0.316	8.72e-27
AC005224.2	3.58e-31	0.254441	0.213	0.056	8.76e-27
C11orf71	3.7e-31	0.266262	0.221	0.061	9.04e-27
MYO1E	4.63e-31	0.264177	0.203	0.051	1.13e-26
PHACTR4	5.08e-31	0.259494	0.362	0.153	1.24e-26
ARHGAP11A	7.58e-31	0.281253	0.221	0.063	1.85e-26
SLC38A2	9.55e-31	0.268268	0.589	0.311	2.33e-26
S100A11	1.19e-30	-0.594602	0.955	0.904	2.9e-26
DYNLL1	2.08e-30	-1.18608	0.175	0.321	5.08e-26
TTC26	2.43e-30	0.250328	0.218	0.063	5.93e-26
UGP2	2.51e-30	0.366808	0.418	0.195	6.13e-26
ERAP2	3.98e-30	0.262358	0.27	0.093	9.73e-26
IFNA2	4.41e-30	0.992483	0.184	0.042	1.08e-25
PRDM8	5.95e-30	0.458574	0.24	0.077	1.45e-25
RPS7	1.09e-29	-0.3217	0.988	0.927	2.66e-25
TPM3	1.57e-29	0.383809	0.964	0.708	3.83e-25
FZD1	1.92e-29	0.300656	0.236	0.074	4.68e-25
RPSA	2.09e-29	-0.599315	0.928	0.814	5.11e-25
CD3D	2.34e-29	-0.73715	0.035	0.155	5.71e-25
TNFSF8	2.63e-29	0.263379	0.239	0.076	6.41e-25
TWISTNB	3.45e-29	0.371008	0.356	0.152	8.43e-25
CORO1A	3.99e-29	-0.889778	0.783	0.716	9.76e-25
NEDD1	5.22e-29	0.257634	0.227	0.069	1.27e-24
CXCL2	5.63e-29	0.62677	0.215	0.063	1.37e-24
PDE4A	7.3e-29	0.299534	0.301	0.117	1.78e-24
RPL37A	7.46e-29	-0.323576	0.995	0.974	1.82e-24
VAMP8	1.08e-28	-1.22132	0.47	0.53	2.64e-24
CXCR4	6.34e-28	0.451848	0.618	0.355	1.55e-23
COX7C	8.07e-28	-0.665903	0.872	0.766	1.97e-23
GP1BB	1.1e-27	-1.65564	0.176	0.319	2.68e-23
AP1S2	1.83e-27	-1.12543	0.687	0.647	4.48e-23
LST1	1.89e-27	-0.615811	0.938	0.875	4.61e-23
LHFPL2	2.54e-27	0.338219	0.276	0.108	6.19e-23
LDLRAD4	3.12e-27	0.284577	0.181	0.047	7.62e-23
ZFAND2A	4.83e-27	0.353821	0.382	0.178	1.18e-22
RRAGC	6.31e-27	0.252751	0.338	0.15	1.54e-22
TNIP3	7.07e-27	0.365858	0.132	0.02	1.73e-22
CYP1B1	8.55e-27	-0.773542	0.039	0.154	2.09e-22
CTSL	1.2e-26	0.413667	0.305	0.125	2.93e-22
CYBA	1.65e-26	-0.472243	0.984	0.953	4.03e-22
KDM5B	2.73e-26	0.289022	0.322	0.137	6.66e-22
USP9Y	4.23e-26	0.251543	0.253	0.094	1.03e-21
NEU4	5.82e-26	0.307293	0.194	0.057	1.42e-21
CCL19	1.01e-25	0.475013	0.169	0.043	2.46e-21
IFNA1	1.41e-25	1.34498	0.155	0.035	3.44e-21
C12orf75	9.65e-25	-0.79762	0.02	0.112	2.36e-20
BTG1	4.86e-24	0.431235	0.945	0.723	1.19e-19
MYL12A	8.27e-24	-0.603449	0.916	0.798	2.02e-19
CEBPD	9.73e-24	-1.06355	0.277	0.392	2.38e-19
ABCA1	3.46e-23	0.317351	0.311	0.144	8.44e-19
SUMO2	4.38e-23	-1.00148	0.668	0.624	1.07e-18
BTF3	6.75e-23	-0.486915	0.904	0.778	1.65e-18
TMA7	6.93e-23	-0.633121	0.876	0.734	1.69e-18
RPL9	7.5e-23	-0.269591	0.994	0.951	1.83e-18
OST4	1.06e-22	-0.881591	0.814	0.696	2.58e-18
ALAS1	1.15e-22	0.435852	0.236	0.094	2.81e-18
HMGB2	1.53e-22	-1.03048	0.298	0.404	3.74e-18
SELL	1.72e-22	-1.07865	0.702	0.639	4.19e-18
NDUFB1	2.05e-22	-1.0823	0.58	0.575	5e-18
CD44	5.88e-22	0.324009	0.934	0.656	1.44e-17
RPL22	6.49e-22	-0.291379	0.982	0.886	1.59e-17
ABCG1	7.42e-22	0.251424	0.209	0.077	1.81e-17
CH25H	1.07e-21	0.329481	0.164	0.048	2.61e-17
RPL6	1.21e-21	-0.281765	0.986	0.905	2.95e-17
RPL4	1.3e-21	-0.565024	0.904	0.787	3.18e-17
GMFG	2.16e-21	-0.666927	0.852	0.738	5.27e-17
RPS10	4.03e-21	-0.499597	0.92	0.781	9.84e-17
NCS1	4.73e-21	0.359762	0.151	0.041	1.15e-16
CCL8	5.15e-21	0.683316	0.139	0.036	1.26e-16
IFNA8	1.04e-20	1.27148	0.13	0.031	2.55e-16
TRBC1	1.37e-20	-0.56541	0.02	0.1	3.35e-16
PF4	2.09e-20	-1.51	0.187	0.299	5.12e-16
NFE2	3.15e-20	-0.674053	0.032	0.12	7.7e-16
FKBP1A	1.06e-19	-0.849613	0.743	0.671	2.58e-15
GIMAP4	1.13e-19	-0.81395	0.074	0.177	2.76e-15
C15orf48	1.68e-19	0.487879	0.205	0.08	4.11e-15
PCED1B-AS1	5.22e-19	-0.690155	0.071	0.171	1.27e-14
RPL5	5.44e-19	-0.413704	0.934	0.814	1.33e-14
RGS1	1.32e-18	0.259338	0.179	0.066	3.22e-14
GSTP1	1.97e-18	-0.644599	0.831	0.721	4.82e-14
VEGFA	2.31e-18	0.279632	0.223	0.096	5.63e-14
SLC25A6	1.16e-17	-0.565384	0.896	0.759	2.83e-13
PYCARD	1.24e-17	-0.894545	0.716	0.627	3.03e-13
RNF181	2.67e-17	-0.916162	0.194	0.296	6.51e-13
GNG11	3.72e-17	-1.1831	0.118	0.218	9.08e-13
VAMP2	9.46e-17	-0.877206	0.179	0.279	2.31e-12
CALM1	9.95e-17	0.357774	0.931	0.661	2.43e-12
MT1X	2.42e-16	-0.701806	0.08	0.172	5.92e-12
CD3E	4.44e-16	-0.525034	0.034	0.109	1.08e-11
TSPO	4.81e-16	-0.433549	0.946	0.844	1.18e-11
COX5B	6.16e-16	-0.787902	0.765	0.654	1.5e-11
PLAC8	7.37e-16	-1.11853	0.488	0.499	1.8e-11
HINT1	9.68e-16	-0.728806	0.738	0.64	2.37e-11
ACTG1	2.09e-15	-0.396537	0.93	0.811	5.11e-11
TOMM7	3.23e-15	-0.489669	0.914	0.754	7.89e-11
BEX3	6.56e-15	-0.805092	0.047	0.124	1.6e-10
H3F3A	7.42e-15	-0.269874	0.99	0.952	1.81e-10
HNRNPA1	8.35e-15	-0.593126	0.837	0.692	2.04e-10
POLR2L	1.95e-14	-0.853273	0.704	0.624	4.77e-10
RNASEK	4.21e-14	-0.515239	0.915	0.776	1.03e-09
NEDD4L	5.77e-14	0.260685	0.215	0.104	1.41e-09
UQCR10	6.11e-14	-0.934422	0.539	0.522	1.49e-09
SNRPD2	1.18e-13	-0.953307	0.517	0.506	2.89e-09
SPI1	1.39e-13	-0.720287	0.762	0.652	3.39e-09
ATP6V1G1	2.26e-13	-0.713957	0.69	0.603	5.53e-09
LYZ	8.25e-13	-0.365075	0.998	0.996	2.01e-08
ATP5ME	1.14e-12	-0.682844	0.796	0.666	2.78e-08
LRRC25	1.15e-12	-0.659526	0.079	0.156	2.81e-08
MT2A	1.28e-12	0.367157	0.863	0.658	3.13e-08
SNHG29	1.57e-12	-0.702504	0.76	0.644	3.85e-08
SELENOH	4.51e-12	-0.955657	0.419	0.437	1.1e-07
TRAPPC5	4.72e-12	-0.73891	0.789	0.653	1.15e-07
LIMD2	1.44e-11	-0.921848	0.584	0.54	3.52e-07
AC114760.2	1.92e-11	-0.605706	0.063	0.132	4.69e-07
LAMTOR4	5.88e-11	-0.746982	0.812	0.661	1.44e-06
CAP1	2.75e-10	-0.930395	0.473	0.465	6.72e-06
ID2	5.55e-10	-0.784304	0.349	0.393	1.36e-05
SEC61G	6.51e-10	-0.735537	0.723	0.601	1.59e-05
FXYD5	1.38e-09	-0.693667	0.803	0.652	3.37e-05
GAS5	1.39e-09	-0.934783	0.533	0.493	3.38e-05
ARHGDIB	1.41e-09	-0.5869	0.821	0.675	3.45e-05
LSP1	1.42e-09	-0.867211	0.635	0.556	3.47e-05
SHISA5	1.62e-09	-0.261628	0.389	0.234	3.96e-05
EIF3E	2.43e-09	-0.6859	0.742	0.62	5.94e-05
ARPC1B	5.17e-09	-0.367609	0.897	0.785	0.000126339
FYB1	5.83e-09	-0.830834	0.522	0.486	0.000142382
RAC1	6.19e-09	-0.647356	0.834	0.662	0.00015123
CHP1	6.28e-09	-0.261831	0.558	0.352	0.00015346
AREG	6.72e-09	-0.28046	0.221	0.128	0.000164254
POLR2K	7.62e-09	-0.261099	0.32	0.19	0.000186229
CCL2	8.21e-09	0.445282	0.125	0.06	0.000200493
UQCRB	1.13e-08	-0.328977	0.908	0.743	0.000275678
LSM6	1.2e-08	-0.742403	0.157	0.218	0.000293306
RTN3	1.36e-08	-0.25578	0.505	0.314	0.000332721
EMP3	1.48e-08	-0.320594	0.954	0.841	0.000362149
MGST3	1.78e-08	-0.273363	0.506	0.317	0.000436052
COMMD6	1.88e-08	-0.613025	0.797	0.648	0.000458779
NOP10	2.01e-08	-0.906312	0.473	0.455	0.000490909
NDUFA11	2.04e-08	-0.831121	0.566	0.509	0.000497206
MEF2C	2.62e-08	-0.727269	0.142	0.202	0.000639982
MS4A6A	2.79e-08	-0.678007	0.74	0.62	0.000682051
LGALS2	3.18e-08	-0.803614	0.762	0.637	0.000776319
CD164	3.34e-08	-0.257085	0.59	0.376	0.000816685
EIF4A1	3.5e-08	-0.412677	0.904	0.736	0.000854881
TMEM219	4.03e-08	-0.271148	0.664	0.421	0.000983881
SLC11A1	4.81e-08	-0.252045	0.512	0.33	0.00117395
ATP5F1D	5.83e-08	-0.667891	0.763	0.62	0.00142323
TMEM205	5.84e-08	-0.255175	0.369	0.229	0.00142735
PTGES3	6.42e-08	-0.817025	0.282	0.323	0.00156932
NOSIP	8.57e-08	-0.777152	0.162	0.217	0.00209463
WDR1	8.8e-08	-0.294463	0.462	0.295	0.00215063
HMGB1	8.94e-08	-0.593495	0.76	0.618	0.00218303
HCLS1	1.03e-07	-0.255232	0.548	0.355	0.00251965
DDT	1.17e-07	-0.279377	0.551	0.358	0.00284649
SNF8	1.21e-07	-0.256697	0.455	0.289	0.00294808
CNBP	1.29e-07	-0.728102	0.4	0.408	0.00316182
MRPS34	1.43e-07	-0.610036	0.103	0.159	0.00349649
CD47	2.1e-07	-0.272206	0.437	0.28	0.00513301
HIST1H2AC	2.42e-07	-1.07368	0.152	0.204	0.00592251
SNX3	2.61e-07	-0.735791	0.662	0.555	0.00637145
RABAC1	2.79e-07	-0.263117	0.631	0.401	0.00681679
CKLF	3.33e-07	-0.809342	0.303	0.336	0.00814681
SNRPE	3.65e-07	-0.739067	0.3	0.33	0.00891659
C1orf56	6e-07	-0.82472	0.147	0.199	0.0146571
CMIP	7.27e-07	-0.250002	0.315	0.202	0.017754
CCDC12	7.54e-07	-0.555791	0.139	0.191	0.0184162
UBL5	7.74e-07	-0.70872	0.749	0.6	0.018913
RABGAP1L	7.86e-07	-0.266123	0.355	0.23	0.0191974
SYNGR2	9.86e-07	-0.277802	0.363	0.235	0.0240915
COX7A2	9.89e-07	-0.593908	0.804	0.644	0.0241509
RHOG	1.03e-06	-0.736275	0.516	0.471	0.02526
PKM	1.05e-06	-0.568471	0.816	0.663	0.0256979
GNAQ	1.09e-06	-0.276227	0.368	0.237	0.0265511
MYDGF	1.14e-06	-0.265803	0.37	0.236	0.0279688
IMP3	1.16e-06	-0.40846	0.071	0.12	0.0283932
RSRP1	1.18e-06	-0.261499	0.366	0.235	0.0288594
CDC42	1.21e-06	-0.437719	0.917	0.735	0.0295226
ROMO1	1.22e-06	-0.338094	0.527	0.341	0.0296855
RNF13	1.37e-06	-0.256586	0.323	0.204	0.0333721
UQCRC1	1.39e-06	-0.292698	0.396	0.255	0.0339294
CHMP5	1.86e-06	-0.321724	0.384	0.247	0.0455551
CDC42SE2	1.87e-06	-0.273808	0.42	0.271	0.0455856
DBNL	1.99e-06	-0.30205	0.355	0.227	0.0486344
ABRACL	2.02e-06	-0.798863	0.33	0.344	0.0494288
CD14	2.03e-06	-0.395673	0.834	0.752	0.0496067
